# Analytical performance of a highly sensitive system to detect gene variants using next-generation sequencing for lung cancer companion diagnostics

**DOI:** 10.1101/2021.10.13.21264976

**Authors:** Kikuya Kato, Jiro Okami, Harumi Nakamura, Keiichiro Honma, Yoshiharu Sato, Seiji Nakamura, Yoji Kukita, Shin-ichi Nakatsuka, Masahiko Higashiyama

## Abstract

The recent increase in the number of molecular-targeted agents for non-small cell lung carcinoma and the corresponding target genes has led to the demand for the simultaneous testing of multiple genes. Although gene panels that use next-generation sequencing (NGS) are ideal for this purpose, conventional panels require a high tumor content, and biopsy samples often do not meet this requirement. We developed a new NGS panel, called a compact panel, to accommodate biopsy samples without restricting tumor content. The panel was characterized by high sensitivity, with detection limits for mutations of 0.14%, 0.20%, 0.48%, 0.24%, and 0.20% for *EGFR* exon 19 deletion, L858R, T790M, *BRAF* V600E, and *KRAS* G12C, respectively. Mutation detection also had a high quantitative ability, with correlation coefficients ranging from 0.966 to 0.992. The threshold for fusion detection was 1%. The panel exhibited good concordance with the approved tests. Identity rates are as follows: *EGFR* positive, 100% (95% confidence interval, 95.5-100); *EGFR* negative, 90.9 (82.2-96.3); *BRAF* positive, 100 (59.0-100); *BRAF* negative, 100 (94.9-100); *KRAS* G12C positive, 100 (92.7-100); *KRAS* G12C negative, 100 (93.0-100); *ALK* positive, 96.7 (83.8-99.9); *ALK* negative, 98.4 (97.2-99.2); *ROS1* positive, 100 (66.4-100); *ROS1* negative, 99.0 (94.6-100); *MET* positive, 98.0 (89.0-99.9); *MET* negative 100 (92.8-100); *RET* positive, 93.8 (69.8-100); *RET* negative, 99.8 (94.9-100). The analytical performance showed that the compact panel could handle various types of biopsy samples obtained by routine clinical practice without requiring strict pathological monitoring, as in the case of conventional NGS panels.
