## Supplementary File 1 for "Analytical performance of a highly sensitive system to detect gene variants using next-generation sequencing for lung cancer companion diagnostics"

### Sheet: ALK
ALK fusion variants included in the compact panel
Mutation ID	variant ID	Gene Name	Variant Nname
COSF408	E13_A20	EML4	EML4ex13_ALKex20
COSF474	E6ins33_A20	EML4	EML4ex6ins33_ALKex20
COSF409	E20_A20	EML4	EML4ex20_ALKex20
COSF411	E6_A20	EML4	EML4ex6_ALKex20
COSF487	E18_A20	EML4	EML4ex18_ALKex20
COSF479	E2_ins117A20	EML4	EML4ex2_ins117_ALKex20
COSF1544	E6_ins18A20	EML4	EML4ex6_ins18_ALKex20
COSF491	E14ins11_del49A20	EML4	EML4ex14ins11_del49_ALKex20
COSF730	E20_ins18A20	EML4	EML4ex20_ins18_ALKex20
COSF732	E17_ins68A20	EML4	EML4ex17_ins68_ALKex20
COSF1062	E13_ins69A20	EML4	EML4ex13_ins69_ALKex20
COSF1296	E6_A19	EML4	EML4ex6_ALKex19
	E17_ins30A20	EML4	EML4ex17_ins30_ALKex20
	E17ins30_ins65A20	EML4	EML4ex17ins30_ins65_ALKex20
	E15del60_del71A20	EML4	EML4ex15del60_del71_ALKex20
	E14_del38A20	EML4	EML4ex14_del38_ALKex20
	E3_ins53A20	EML4	EML4ex3_ins53_ALKex20
	E17ins65_A20	EML4	EML4ex17ins65_ALKex20
	E17del37_ins39A20	EML4	EML4ex17del37_ins39_ALKex20
	E6_ins30A20	EML4	EML4ex6_ins30-ALKex20
COSF1541	E14_del12A20	EML4	EML4ex14_del12_ALKex20
COSF478	E2_A20	EML4	EML4ex2_ALKex20
COSF1058	KI24_A20	KIF5B	KIF5Bex24_ALKex20
COSF1381	KI15_A20	KIF5B	KIF5Bex15_ALKex20
COSF1257	KI17_A20	KIF5B	KIF5Bex17_ALKex20
COSF424	T4_A20	TFG	TFGex9_ALKex20
COSF1620	HIP28_A20	HIP1	HIPex28_ALKex20
COSF1712	HIP30_A20	HIP1	HIPex30_ALKex20
COSF1615	HIP21_A20	HIP1	HIPex21_ALKex20
COSF1276	KL9_A20	KLC1_ENST00000389744	KLC1ex9_ALKex20

### Sheet: ROS1
ROS1 fusion variants included in the compact panel
Mutation ID	variant ID	Gene Name	Variant Name
COSF1200	CD6_R34	CD74	CD74_exon6-ROS1_exon34
COSF1478	CD6_R35	CD74	CD74_exon6-ROS1_exon35
COSF1202	CD6_R32	CD74	CD74_exon6-ROS1_exon32
	CD4_R33	CD74	CD74_exon4-ROS1_exon33
COSF1196	SL4_R32	SLC34A2	SLC34A2_exon4-ROS1_exon32
COSF1259	SL13_R32	SLC34A2	SLC34A2_exon13-ROS1_exon32
COSF1618	SL13del_R32	SLC34A2	SLC34A2_exon13del-ROS1_exon32
	SL4_R34	SLC34A2	SLC34A2_exon6-ROS1_exon34
	SL13del_R34	SLC34A2	SLC34A2_exon13del-ROS1_exon34
	SL13_R34	SLC34A2	SLC34A2_exon13-ROS1_exon34
COSF1267	EZ10_R34	EZR	EZR_exon10-ROS1_exon34
COSF1140	GO8_R35	GOPC	GOPC_exon8-ROS1_exon35
COSF1188	GO4_R36	GOPC	GOPC_exon4-ROS1_exon35
COSF1265	SD2_R32	SDC4	SDC4_exon2-ROS1_exon32
COSF1671	SD2_R34	SDC4	SDC4_exon2-ROS1_exon34
COSF1278	SD4_R32	SDC4	SDC4_exon4-ROS1_exon32
	SD4_R34	SDC4	SDC4_exon4-ROS1_exon34
COSF1269	LR16_R35	LRIG3	LRIG3_exon16-ROS1_exon35
COSF1273	TP8_R35	TPM3	TPM3_exon8-ROS1_exon35
	CC6_R34	CCDC6	CCDC6_exon6-ROS1_exon34
	KD4_R34	KDELR2	KDELR2_exon4-ROS1_exon34
	SL4_R33	SLC34A2	SLC34A2_exon4-ROS1_exon33

### Sheet: RET
RET fusion variants included in the compact panel
Mutation ID	variant ID	Gene Name
COSF1233	K15;Ret12	KIF5B exon15
COSF1610	K16;Ret12	KIF5B exon16
COSF1254	K22;Ret12	KIF5B exon22
COSF1235	K23;Ret12	KIF5B exon23
COSF1242	K24;Ret8	KIF5B exon24
COSF1263	K24;Ret11	KIF5B exon24
COSF1272	CC1;Ret12	CCDC6 exon1
COSF1492	NC9;Ret12	NCOA4 exon9
COSF1256	K15;Ret11	KIF5B exon15
