## Supplementary File 2 for "Analytical performance of a highly sensitive system to detect gene variants using next-generation sequencing for lung cancer companion diagnostics"

### Sheet: Sheet1
PCR primer sequences.
DNA modules				RNA modules
Module	Primer-ID	Sequence (5'->3')		Module	Primer-ID	Sequence (5'->3')
DNA module1	BRAF_e151_F1	GACCCACTCCATCGAGA		RNA_ALKMET	EML4_e13_2F	ACTACTGTAGAGCCCACACCT
DNA module1	EGFR_e191_F2	TGAGAAAGTTAAAATTCCCGTCG		RNA_ALKMET	EML4_e6_1F	ACTGCAGACAAGCATAAAGATGTC
DNA module1	EGFR_e201_F2	GGGCATCTGCCTCACCT		RNA_ALKMET	EML4_e20_1F	ATATAATGTCTAACTCGGGAGACTAT
DNA module1	EGFR_e211_F2	ACTGGTGAAAACACCGCAG		RNA_ALKMET	EML4_e14_1F	TCATGATCTGAATCCTGAAAG
DNA module1	KRAS_e021_F2	GTCAAGGCACTCTTGCC		RNA_ALKMET	EML4_e2_1F	GATCATGTGGCCTCAGTGAAA
DNA module1	BRAF_e151_R1	TTCCTTTACTTACTACACCTCAGATATA		RNA_ALKMET	EML4_e17_1F	ACAGTGGTGGCCATAGGAA
DNA module1	EGFR_e191_R2	AGCAAAGCAGAAACTCACATCG		RNA_ALKMET	EML4_e15del60_1F	AGAAGGAAAGGCAGATCAATT
DNA module1	EGFR_e201_R2	TTTGTGTTCCCGGACATAGTC		RNA_ALKMET	EML4_e18_1F	ACACAGACGGGAATGAACAGC
DNA module1	EGFR_e211_R2	CTGCATGGTATTCTTTCTCTTCC		RNA_ALKMET	KIF5B_e17_1F	AGTGAAGAACTAGTCCAGCTTC
DNA module1	KRAS_e021_R2	CACATTTTCATTATTTTTATTATAAGGC		RNA_ALKMET	KIF5B_e24_1F	GGAAGCAGTCAGGTCAAAGAA
DNA module2	EGFR_e181_F3	TACACCCAGTGGAGAAGCTC		RNA_ALKMET	KIF5B_e15_1F	GAATTGCTGTGGGAAATAATG
DNA module2	EGFR_e202_F5	GAAGCCACACTGACGTGC		RNA_ALKMET	KLC1_e9_1F	CACTCGTGCACATGAAAGGGAG
DNA module2	EGFR_e212_F2	TCAGGGCATGAACTACTTGG		RNA_ALKMET	TFG_e4_1F	TGGATAGCTTGGAACCACCTG
DNA module2	MET_e141_F2	GGGTCAAAGTCTCCTGGGG		RNA_ALKMET	EML4_e17del58_1F	CCAGGCTGGTAGATGAACCA
DNA module2	MET_e142_F2	CCGAAGTGTAAGCCCAACTACA		RNA_ALKMET	EML4_e3_1F	CAGGAAAAGAAACTCTTTCATCT
DNA module2	HER2_e081_F1	ACAACTACCTTTCTACGGACGTG		RNA_ALKMET	ALK_e19_2R	ACAGAGAGGATCAGCGAGAGT
DNA module2	HER2_e171_F3	CAGCCCTCTGACGTCCAT		RNA_ALKMET	ALK_e20del_1R	CTTGCTCAGCTTGTACTCAGGGC
DNA module2	HER2_e201_F1	CCATACCCTCTCAGCGTACC		RNA_ALKMET	ALK_e20ins_1R	AAGCCTCCCTGGATCTC
DNA module2	EGFR_e181_R3	TTATACACCGTGCCGAACG		RNA_ALKMET	ALK_e20del71_1R	AGCAAAGCAGTAGTTGGGGTTG
DNA module2	EGFR_e202_R5	AGCTGCACGGTGGAGGTG		RNA_ALKMET	ALK_e20_3R	GCTCTGCAGCTCCATCTGCATG
DNA module2	EGFR_e212_R2	CAAAATCTGTGATCTTGACATGC		RNA_ALKMET	MET_e13_1F	ATGGGTTTTTCCTGTGGCTGAA
DNA module2	MET_e141_R2	CCTATCCAAATGAGGAGTGTGTACT		RNA_ALKMET	MET_e15_1R	GCATGAACCGTTCTGAGATGAA
DNA module2	MET_e142_R2	CAACCCACTGAGGTATATGTATAGGTATT		RNA_ALKMET	HIP1_e21_1F	CAGCGACGCCATTGCTCAT
DNA module2	HER2_e081_R1	CTGCACTTCTCACACCGC		RNA_ALKMET	HIP1_e28_1F	GGCCTCAACCATTTCCGGC
DNA module2	HER2_e171_R3	CTTCCGGATCTTCTGCTGC		RNA_ALKMET	HIP1_e30_1F	AGCGTCAAAAACTGGGAGAGC
DNA module2	HER2_e201_R1	CTGCACCGTGGATGTCAG		RNA_ROS1RET	SLC34A2_e4_1F	CGGATTTCTCTACTTTTTCGTGT
				RNA_ROS1RET	SLC34A2_e13del_1F	GGCTCCTGAGACCTTTGATAAC
				RNA_ROS1RET	CD74_e6_3F	CACCATTGGCTCCTGTTTGA
				RNA_ROS1RET	SDC4_e2_2F	GCAGGAATCTGATGACTTTGAG
				RNA_ROS1RET	SDC4_e4_3F	ACAAGGTGTCAATGTCCAGC
				RNA_ROS1RET	EZR_e10_1F	GCAGGACTATGAGGAGAAGACAA
				RNA_ROS1RET	TPM3_e8_1F	AAGCTGGAAAAGACAATTGAT
				RNA_ROS1RET	LRIG3_e16_1F	CACATCTTCAGGTGCTGGATT
				RNA_ROS1RET	GOPC_e8_1F	GGTGCTAGTTGCAAAGACACAAGT
				RNA_ROS1RET	GOPC_e4_1F	GTACTTGGATAAGGAACTGGCA
				RNA_ROS1RET	CCDC6_e6_1F	CGAGAGTGAGTCCAGCTTAGAAA
				RNA_ROS1RET	KDELR2_e4_2F	CATCCTATACTGTGACTTCTTCTACTT
				RNA_ROS1RET	CD74_e4_1F	ACATGACAGAGGACCATGTGATG
				RNA_ROS1RET	KIF5B_e15_1F	GAATTGCTGTGGGAAATAATG
				RNA_ROS1RET	KIF5B_e16_1F	CAGCATGTCAGCTTCGTATC
				RNA_ROS1RET	KIF5B_e22_1F	TGCGCAAACTCTTTGTTCAG
				RNA_ROS1RET	KIF5B_e23_1F	TCTTGAACAGCTCACTAAAGTG
				RNA_ROS1RET	KIF5B_e24_ne_1F	AGCAGTCAGGTCAAAGAATAT
				RNA_ROS1RET	CCDC6_e1_0F	AAGGCACTGCAGGAGGAGAA
				RNA_ROS1RET	NCOA4_e9_3F	AGCTTAAAGTTGATAAAGAGAAGTG
				RNA_ROS1RET	ROS1_e32_2R	AATTTGGGAATGCCTGGTTTA
				RNA_ROS1RET	ROS1_e34_1R	GTATGAAACTTGTTTCTGGTATCC
				RNA_ROS1RET	ROS1_e35_1R	ACCCCTTCCTTGGCACTTTTT
				RNA_ROS1RET	ROS1_e36_2R	GCAAGAGACGCAGAGTCAGT
				RNA_ROS1RET	ROS1_e33_1R	CCACCTTAAATTCTGGTTCTGTAA
				RNA_ROS1RET	RET_e12_2R	GAACCAAGTTCTTCCGAGGGA
				RNA_ROS1RET	RET_e8_1R	TGCTGACTGCACAGGACAGG
				RNA_ROS1RET	RET_e11_1R	AAGAGGACAGCGGCTGCGAT
				RNA_ROS1RET	HPRT1_e2_1F	CATTATGCTGAGGATTTGGAAAGG
				RNA_ROS1RET	HPRT1_e3_1R	CTTGAGCACACAGAGGGCTACA
				RNA_ROS1RET	HPRT1_e3_1R	CTTGAGCACACAGAGGGCTACA
